# Down-regulation of *MALAT1* is a hallmark of tissue and peripheral proliferative T cells in COVID-19

**DOI:** 10.1101/2023.01.06.23284229

**Authors:** Shoumit Dey, Helen Ashwin, Luke Milross, Bethany Hunter, Joaquim Majo, Andrew J Filby, Andrew J Fisher, Paul M. Kaye, Dimitris Lagos

## Abstract

T cells play key protective but also pathogenic roles in COVID-19. We studied expression of long non-coding RNAs (lncRNAs) in COVID-19 T cell transcriptomes by integrating previously published single-cell RNA sequencing datasets. The long intergenic non-coding RNA *MALAT1* was the most highly transcribed lncRNA in T cells, with Th1 cells demonstrating the lowest and CD8+ resident memory cells the highest *MALAT1* expression, amongst CD4+ and CD8+ T cells populations, respectively. We then identified gene signatures that covaried with *MALAT1* in single T cells. A significantly higher number of transcripts correlated negatively with *MALAT1* than those that correlated. Enriched functional annotations of the *MALAT1*-anti-correlating gene signature included processes associated with T cell activation such as cell division, oxidative phosphorylation and response to cytokine. The *MALAT1* anti-correlating gene signature shared by both CD4+ and CD8+ T cells marked dividing T cells in both lung and blood of COVID-19 patients. Focussing on the tissue, we used an independent patient cohort of post-mortem COVID-19 lung samples and demonstrated that *MALAT1* suppression was indeed a marker of MKI67+ proliferating CD8+ T cells. Our results reveal *MALAT1* suppression and its associated gene signature are a hallmark of human proliferating T cells.
