## Supplementary material for "Down-regulation of *MALAT1* is a hallmark of tissue and peripheral proliferative T cells in COVID-19": Suplementary tables 1-8

### Sheet: MALAT_ACORR_common
MALAT1 anti-correlating genes in CD4+ and CD8+ T cells
gene	corr_estimate	pvalue
GAPDH	-0.46511	6.80103e-250
PPIA	-0.373371	1.04814e-154
TMSB10	-0.363207	6.74783e-146
RPLP0	-0.359978	3.63753e-143
PFN1	-0.358715	4.18115e-142
TYMS	-0.347673	4.84697e-133
STMN1	-0.33549	1.86763e-123
SUB1	-0.322487	1.07707e-113
CD74	-0.314044	1.30879e-107
RPS26	-0.291474	2.7049e-92
SLC25A5	-0.290802	7.37122e-92
MKI67	-0.289934	2.67783e-91
ATP5MG	-0.289394	5.95792e-91
UBE2C	-0.288825	1.3822e-90
MT2A	-0.278052	7.97257e-84
LGALS1	-0.274303	1.52834e-81
COTL1	-0.272624	1.56649e-80
VIM	-0.271999	3.70808e-80
IFI27	-0.268884	2.63112e-78
TOP2A	-0.266836	4.20583e-77
ACTB	-0.265591	2.24106e-76
MT1E	-0.264238	1.36776e-75
CFL1	-0.259831	4.58773e-73
CHCHD2	-0.259772	4.95279e-73
DHFR	-0.256934	1.9756e-71
TIMD4	-0.25241	6.39325e-69
PCLAF	-0.252223	8.10095e-69
NME2	-0.251099	3.33902e-68
TXN	-0.250336	8.70814e-68
HMGB2	-0.249713	1.89891e-67
BIRC5	-0.248597	7.62733e-67
FABP5	-0.248433	9.34988e-67
CCNA2	-0.246014	1.85823e-65
MYL6	-0.245434	3.7839e-65
CLSPN	-0.245105	5.66043e-65
ZWINT	-0.24342	4.41566e-64
GINS2	-0.240732	1.13181e-62
ATP5MC3	-0.239928	2.96458e-62
HMGN2	-0.239722	3.7879e-62
CENPW	-0.239431	5.36338e-62
ATP5MC2	-0.239384	5.6705e-62
WARS	-0.239368	5.77803e-62
CDT1	-0.238957	9.42449e-62
ACTG1	-0.237823	3.62093e-61
COX8A	-0.236982	9.77488e-61
HINT1	-0.236874	1.1094e-60
NUSAP1	-0.235724	4.2875e-60
MTHFD2	-0.2357	4.40619e-60
RPSA	-0.234239	2.4256e-59
CDKN3	-0.233679	4.64938e-59
CENPM	-0.231818	3.98994e-58
CENPF	-0.231629	4.96037e-58
TK1	-0.22984	3.84264e-57
LDHA	-0.229405	6.3024e-57
CD38	-0.229082	9.09203e-57
CDK1	-0.228524	1.71156e-56
CARHSP1	-0.228034	2.9796e-56
RRM2	-0.226279	2.14423e-55
COX5A	-0.224649	1.32091e-54
RPS24	-0.223843	3.22886e-54
H2AFZ	-0.22321	6.49656e-54
MCM7	-0.222054	2.31591e-53
ENO1	-0.221833	2.95092e-53
CENPU	-0.220984	7.46665e-53
ROMO1	-0.22044	1.3516e-52
RPLP1	-0.217428	3.49559e-51
NPM1	-0.216343	1.11513e-50
MT-ND4L	-0.21624	1.24358e-50
HMGB3	-0.214877	5.29001e-50
PSME2	-0.214764	5.96109e-50
RAN	-0.213601	2.03232e-49
GNG5	-0.212849	4.47397e-49
AURKB	-0.212746	4.98403e-49
MIF	-0.212494	6.48614e-49
TPX2	-0.211994	1.09335e-48
TPI1	-0.211582	1.67951e-48
ASPM	-0.210997	3.08404e-48
H2AFV	-0.208522	3.9564e-47
CKS1B	-0.207399	1.24611e-46
SNRPF	-0.207335	1.33013e-46
ARPC2	-0.206172	4.32865e-46
SEM1	-0.205337	1.00583e-45
DUT	-0.204861	1.62315e-45
UHRF1	-0.204497	2.34055e-45
CCL2	-0.204077	3.56389e-45
POMP	-0.203261	8.05183e-45
MT-CO2	-0.202692	1.41777e-44
PKMYT1	-0.202561	1.61598e-44
SERF2	-0.202215	2.27719e-44
COX6C	-0.201722	3.70908e-44
IGLV3-19	-0.201331	5.45433e-44
CDC20	-0.201179	6.33693e-44
H2AFX	-0.200718	9.9738e-44
CENPN	-0.200369	1.40615e-43
ATP5F1E	-0.200202	1.65651e-43
PCNA	-0.200171	1.70653e-43
C12orf75	-0.199877	2.27673e-43
UQCRH	-0.199698	2.7129e-43
CKS2	-0.199284	4.06549e-43
CCNB2	-0.198504	8.68613e-43

### Sheet: MALAT_CORR_common
MALAT1 correlating genes in CD4+ and CD8+ T cells
gene	corr_estimate	pvalue
HLA-E	0.301004	1.35542e-98
BTG1	0.297388	3.55412e-96
TXNIP	0.286927	2.25723e-89
PTPRC	0.265267	3.45765e-76
APOC1	0.262209	2.01716e-74
N4BP2L2	0.260183	2.89461e-73
CD2	0.25516	1.93235e-70
HLA-C	0.252377	6.66525e-69
CD3G	0.248923	5.08708e-67
PDCD4	0.248831	5.69929e-67
PNRC1	0.239881	3.13416e-62
KLRB1	0.228634	1.51116e-56
KIAA1551	0.227075	8.77402e-56
JAML	0.219836	2.60335e-52
RBL2	0.217979	1.93538e-51
TC2N	0.217809	2.32356e-51
B2M	0.217597	2.91682e-51
ANKRD12	0.216772	7.05642e-51
HLA-A	0.215826	1.93216e-50
ZBTB20	0.215405	3.02468e-50
AC004687.1	0.213808	1.63526e-49
STK17B	0.212616	5.70928e-49
ITM2B	0.212556	6.08141e-49
CD3E	0.205384	9.59243e-46
SARAF	0.203464	6.57689e-45
DDX5	0.202072	2.62353e-44
RSRP1	0.200043	1.93507e-43
DDX24	0.199762	2.54837e-43
GCC2	0.198225	1.13865e-42
DDX17	0.198205	1.16114e-42
ZFP36L1	0.190004	2.7737e-39
SPOCK2	0.184508	4.18862e-37
LINC00861	0.183626	9.23223e-37
RPS27	0.183084	1.49728e-36
MPHOSPH8	0.181795	4.70499e-36
RORA	0.181212	7.87733e-36
ARGLU1	0.181029	9.25408e-36
TRAC	0.17701	3.05934e-34
PNISR	0.176237	5.93841e-34
NR3C1	0.175131	1.5271e-33
SF1	0.165393	4.74964e-30
STK4	0.162947	3.32099e-29
DDX6	0.161668	9.07427e-29
TNRC6B	0.161186	1.32145e-28
AHNAK	0.160143	2.97327e-28
CIRBP	0.158477	1.07368e-27
C1orf56	0.158329	1.20301e-27
MBP	0.157644	2.02951e-27
EIF4A2	0.154869	1.65189e-26
LUC7L3	0.1514	2.15078e-25
CD46	0.148833	1.3826e-24
BTG2	0.146795	5.9146e-24
PNN	0.146424	7.69262e-24
TMC8	0.144096	3.93168e-23
CD3D	0.142902	8.98365e-23
THUMPD3-AS1	0.142769	9.84608e-23
AC114760.2	0.140028	6.38029e-22
CCR6	0.137994	2.49254e-21
POLR2J3.1	0.137932	2.59711e-21
KMT2E	0.136253	7.87217e-21
ACAP1	0.134517	2.44313e-20
EVL	0.132524	8.80018e-20
PBXIP1	0.130222	3.77533e-19
RPS10	0.128656	1.00212e-18
ASH1L	0.125328	7.66426e-18
ATM	0.123948	1.75388e-17
RPS29	0.122909	3.25203e-17
RPL13A	0.119583	2.26522e-16
TTC14	0.11891	3.33351e-16
PCSK7	0.117174	8.93829e-16
NKTR	0.114578	3.80237e-15
AC058791.1	0.112373	1.2675e-14
MDM4	0.112314	1.3088e-14
RPL27A	0.110738	3.05013e-14
GABPB1-AS1	0.109045	7.46961e-14
PSMA3-AS1	0.106865	2.31958e-13
CCL5	0.10505	5.85736e-13
PRPF38B	0.103463	1.29969e-12

### Sheet: MALAT_ACORR_unique_to_CD4
MALAT1 anti-correlating genes unique to CD4+ T cells
gene	corr_estimate	pvalue
PLSCR1	-0.196429	9.11193e-57
HSPE1	-0.194904	6.70638e-56
HIST1H4C	-0.1933	5.37413e-55
CYC1	-0.193091	7.04033e-55
SNRPD3	-0.193049	7.42829e-55
ISG15	-0.192735	1.11271e-54
C1QBP	-0.1911	9.05734e-54
ADSL	-0.191092	9.14215e-54
SMS	-0.187528	8.25072e-52
MTCH2	-0.18399	6.58794e-50
LAP3	-0.180932	2.7039e-48
IFITM3	-0.180546	4.29973e-48
PSMA5	-0.179957	8.71484e-48
RGS1	-0.178419	5.44994e-47
GSTO1	-0.177942	9.59023e-47
TFDP1	-0.177494	1.62854e-46
PRDX1	-0.176773	3.80595e-46
IDH2	-0.176582	4.75882e-46
NFKBIA	-0.176377	6.05069e-46
CTSL	-0.176341	6.31486e-46
RBM17	-0.176101	8.35838e-46
MRPL11	-0.175763	1.24181e-45
HNRNPAB	-0.175677	1.37269e-45
PPP1CC	-0.175563	1.56807e-45
CENPX	-0.175002	3.01149e-45
MCM3	-0.175	3.01986e-45
GBP1	-0.17363	1.47462e-44
MT-ND3	-0.172731	4.14375e-44
PPM1G	-0.172531	5.21427e-44
YWHAH	-0.172146	8.09115e-44
RNASEH2C	-0.172035	9.1876e-44
GPI	-0.171482	1.72565e-43
NDUFA4	-0.170478	5.39193e-43
PHB2	-0.170221	7.20323e-43
TUBG1	-0.169546	1.54157e-42
NUTF2	-0.168947	3.02008e-42
LYRM4	-0.168847	3.37713e-42
USP18	-0.168367	5.77345e-42
HMGN1	-0.16757	1.40316e-41
UQCRFS1	-0.167276	1.94249e-41
ANP32E	-0.167046	2.50679e-41
WDR1	-0.166043	7.5824e-41
HAUS4	-0.165927	8.61085e-41
TUFM	-0.164462	4.28025e-40
PDIA6	-0.164257	5.34559e-40
LY6E	-0.162466	3.71078e-39
THOC7	-0.161814	7.46506e-39
FAM96A	-0.161195	1.4477e-38
HNRNPA2B1	-0.160427	3.27666e-38
ARF5	-0.159943	5.46828e-38
PPP4C	-0.158499	2.50065e-37
NABP2	-0.158197	3.43345e-37
HNRNPF	-0.158053	3.98887e-37
GNB2	-0.157048	1.13613e-36
ATP5F1A	-0.156741	1.56176e-36
BST2	-0.156358	2.32206e-36
TOMM22	-0.156308	2.4446e-36
C4orf48	-0.15539	6.29338e-36
HSPA8	-0.155061	8.81631e-36
PPIH	-0.155018	9.21038e-36
EPSTI1	-0.154959	9.78494e-36
MAD2L2	-0.154538	1.5047e-35
DNMT1	-0.154241	2.03706e-35
SPATS2L	-0.154213	2.09627e-35
EBPL	-0.154055	2.46329e-35
CCT6A	-0.152466	1.22926e-34
UCK2	-0.152365	1.36128e-34
BOLA2-SMG1P6	-0.151577	2.9995e-34
CMC2	-0.151004	5.31822e-34
IRF7	-0.150771	6.70188e-34
SIVA1	-0.150734	6.9562e-34
POLR2L	-0.150621	7.78561e-34
CISD2	-0.150364	1.00483e-33
PSPH	-0.14923	3.08025e-33
RPL41	-0.148319	7.53125e-33
MRPL27	-0.148255	8.01991e-33
TMPO	-0.148152	8.8752e-33
VDAC3	-0.147877	1.16075e-32
VPS29	-0.147507	1.66434e-32
MRPL51	-0.147454	1.75162e-32
COPS3	-0.147425	1.80226e-32
CDCA7	-0.146804	3.28987e-32
YWHAE	-0.146086	6.58335e-32
PHB	-0.146029	6.95574e-32
PSMB1	-0.145952	7.4886e-32
PSMA3	-0.145424	1.24405e-31
RPL39L	-0.145394	1.28036e-31
ATP5MC1	-0.145348	1.33768e-31
PPIB	-0.145112	1.67632e-31
NHP2	-0.144385	3.35602e-31
ETFA	-0.144095	4.42003e-31
TBCA	-0.144045	4.63403e-31
UBE2D2	-0.143966	4.99527e-31
ATP5ME	-0.143918	5.22691e-31
RPL26L1	-0.143589	7.13726e-31
BLVRA	-0.143338	9.05106e-31
PSMG1	-0.143307	9.32217e-31
MRPS16	-0.143044	1.19426e-30
UBL5	-0.142845	1.44155e-30
CCT4	-0.142778	1.53516e-30
GUK1	-0.14274	1.59101e-30
MDH2	-0.142549	1.90403e-30
DCTPP1	-0.142335	2.32738e-30
PARP1	-0.141774	3.93195e-30
ILF2	-0.141387	5.64142e-30
IFI35	-0.141349	5.84393e-30
DDX39A	-0.14091	8.78838e-30
ATP5F1D	-0.140735	1.03392e-29
ARPC5	-0.140198	1.6987e-29
TMSB4X	-0.140077	1.90072e-29
MZT1	-0.139976	2.08516e-29
CXCL13	-0.139844	2.35431e-29
NETO2	-0.139838	2.36815e-29
BRK1	-0.139654	2.80413e-29
ACP1	-0.139583	2.99554e-29
C8orf59	-0.139415	3.49369e-29
NDUFB10	-0.139414	3.49597e-29
AURKAIP1	-0.138944	5.38046e-29
CTSB	-0.138677	6.86612e-29
IFITM1	-0.138426	8.63274e-29
VDAC2	-0.138185	1.07541e-28
NDUFS6	-0.137918	1.37108e-28
MDH1	-0.137261	2.48481e-28
TIMM8B	-0.137029	3.06468e-28
MT-ND5	-0.136844	3.62021e-28
RBM8A	-0.136756	3.91925e-28
TPM3	-0.13598	7.86145e-28
MTHFD1L	-0.1359	8.44582e-28
KIF22	-0.1358	9.23422e-28
MMADHC	-0.135209	1.56391e-27
MRPS24	-0.134802	2.24571e-27
PTMS	-0.134649	2.57128e-27
GARS	-0.13462	2.63902e-27
CCDC124	-0.134546	2.81717e-27
CIP2A	-0.134166	3.94071e-27
CCT5	-0.133894	5.00963e-27
GTF2A2	-0.133377	7.89566e-27
MX1	-0.13334	8.15354e-27
UBE2N	-0.133323	8.2777e-27
MCUR1	-0.133317	8.32049e-27
TXN2	-0.1332	9.21836e-27
FKBP3	-0.133121	9.88281e-27
ACTR3	-0.132694	1.4355e-26
AKR1B1	-0.132578	1.58835e-26
ARPC1B	-0.132576	1.5905e-26
CBR1	-0.132228	2.153e-26
SEC13	-0.132037	2.54335e-26
CYCS	-0.131346	4.6247e-26
CALR	-0.131049	5.97557e-26
TPGS2	-0.131016	6.14949e-26
DNAJA1	-0.130842	7.14183e-26
PDAP1	-0.130794	7.44684e-26
GNG10	-0.13048	9.74858e-26
NMI	-0.130433	1.01497e-25
LGALS9	-0.130372	1.06956e-25
UBE2L3	-0.130323	1.11572e-25
PSMD14	-0.130288	1.149e-25
TEX30	-0.130229	1.2089e-25
MRPL22	-0.130215	1.22396e-25
FAM207A	-0.130091	1.36058e-25
MRPL13	-0.130076	1.37817e-25
ABRACL	-0.129781	1.77321e-25
P4HB	-0.129703	1.89461e-25
RALY	-0.129691	1.91393e-25
NDUFA2	-0.129675	1.9414e-25
PTRHD1	-0.129641	1.99786e-25
CENPK	-0.129299	2.67418e-25
NENF	-0.129036	3.34133e-25
CLIC3	-0.128834	3.96552e-25
TUBB6	-0.128803	4.07233e-25
LRRC59	-0.128802	4.07526e-25
CHAF1B	-0.128749	4.26367e-25
PARVB	-0.128676	4.53254e-25
PSMD11	-0.12867	4.55752e-25
RELB	-0.128632	4.70401e-25
MPDU1	-0.128559	5.00724e-25
POLR2E	-0.128394	5.75627e-25
HSD17B10	-0.128205	6.74854e-25
SERBP1	-0.127391	1.3374e-24
IFI30	-0.127131	1.66265e-24
HLA-DMA	-0.126995	1.86217e-24
SRP9	-0.126868	2.06959e-24
FBXO5	-0.126842	2.11573e-24
FIBP	-0.12684	2.1183e-24
TESC	-0.126783	2.22295e-24
CDK2	-0.126311	3.2892e-24
SAC3D1	-0.126234	3.50708e-24
YIF1B	-0.125817	4.95372e-24
MCUB	-0.12549	6.49125e-24
MRPL4	-0.125248	7.92513e-24
HSPB11	-0.125202	8.22845e-24
LMNB2	-0.12478	1.16338e-23
MRPS21	-0.124607	1.34101e-23
SUMO1	-0.124367	1.63239e-23
CCT2	-0.124147	1.95231e-23
CCT8	-0.12398	2.238e-23
SHMT1	-0.123979	2.24005e-23
TUBB4B	-0.123828	2.53321e-23
PSMC5	-0.12378	2.63228e-23
OLA1	-0.123673	2.87328e-23
GOT2	-0.123297	3.89619e-23
TIMM23	-0.123065	4.70155e-23
KHDRBS1	-0.122916	5.30454e-23
SMARCB1	-0.122752	6.05371e-23
HSBP1	-0.122674	6.44644e-23
NDUFB4	-0.122457	7.67821e-23
PA2G4	-0.122419	7.91862e-23
NDUFAF3	-0.122175	9.62849e-23
ITGB1BP1	-0.122042	1.07172e-22
CHCHD1	-0.121974	1.13195e-22
ARL6IP4	-0.121822	1.27766e-22
HNRNPA3	-0.121665	1.44935e-22
RNASEH2B	-0.121579	1.55265e-22
TAP1	-0.121381	1.81823e-22
MRPL9	-0.121157	2.17335e-22
MRPL20	-0.121042	2.382e-22
PRKDC	-0.120927	2.60949e-22
PSMB5	-0.120755	2.9897e-22
TIPIN	-0.120741	3.02401e-22
PAQR4	-0.12073	3.05025e-22
VRK1	-0.120673	3.19099e-22
CCT7	-0.120637	3.28367e-22
COMMD4	-0.120575	3.45028e-22
MRPL10	-0.120495	3.67583e-22
NDUFC1	-0.120462	3.77094e-22
HADH	-0.120101	5.01799e-22
LSM6	-0.11987	6.02097e-22
DCPS	-0.119851	6.11037e-22
CCNE2	-0.119798	6.37271e-22
CORO1C	-0.119637	7.22916e-22
ETHE1	-0.119364	8.959e-22
IRF4	-0.119333	9.17908e-22
TMEM160	-0.119123	1.08191e-21
ENY2	-0.119017	1.17562e-21
MRPS33	-0.118971	1.21877e-21
ZDHHC12	-0.118957	1.2317e-21
ATP5IF1	-0.118951	1.23775e-21
MYDGF	-0.118944	1.2442e-21
TNFSF10	-0.118754	1.44333e-21
COX16	-0.118564	1.67403e-21
YWHAQ	-0.118399	1.90302e-21
LIG1	-0.118097	2.40575e-21
FAM96B	-0.118093	2.41305e-21
RAD54L	-0.117934	2.72915e-21
POLDIP2	-0.117755	3.13555e-21
RFC3	-0.117738	3.1779e-21
WDHD1	-0.117727	3.20391e-21
COPS9	-0.117697	3.27971e-21
TPRKB	-0.11758	3.5908e-21
SLC25A39	-0.117484	3.86471e-21
DDOST	-0.117116	5.13259e-21
DCUN1D5	-0.117031	5.48038e-21
SRA1	-0.11696	5.7889e-21
HDLBP	-0.116908	6.02208e-21
TRMT112	-0.116844	6.32712e-21
HIST1H3F	-0.116774	6.6727e-21
LIMS1	-0.11664	7.39955e-21
MRPL16	-0.116625	7.4799e-21
RNPS1	-0.116617	7.52818e-21
SPI1	-0.116607	7.58475e-21
MASTL	-0.116348	9.24764e-21
NDUFS3	-0.116343	9.28435e-21
CDK2AP2	-0.116329	9.38076e-21
HDDC2	-0.116167	1.06232e-20
AL606807.1	-0.115959	1.24429e-20
GLRX	-0.115844	1.35849e-20
KXD1	-0.115695	1.52146e-20
RUVBL2	-0.115379	1.93379e-20
NUDCD2	-0.115095	2.39684e-20
MT-ND6	-0.114957	2.66063e-20
FANCG	-0.114882	2.81553e-20
THOC3	-0.114785	3.02872e-20
OVCA2	-0.114766	3.07279e-20
FDPS	-0.114481	3.80602e-20
THOC6	-0.114469	3.8427e-20
UPP1	-0.114385	4.09175e-20
YBX3	-0.114199	4.70452e-20
CD99	-0.114164	4.83205e-20
C20orf27	-0.114139	4.92189e-20
ELAVL1	-0.113904	5.86673e-20
RPL37	-0.113821	6.24253e-20
EBNA1BP2	-0.113778	6.44723e-20
EIF3I	-0.113745	6.61133e-20
DBNL	-0.113141	1.03632e-19
BAG1	-0.113111	1.06002e-19
LAIR1	-0.11309	1.07604e-19
AC007952.4	-0.112905	1.23505e-19
ADI1	-0.112886	1.25278e-19
HNRNPD	-0.112853	1.28299e-19
OAS3	-0.112768	1.36714e-19
MRPL54	-0.112743	1.39275e-19
RAD23B	-0.11265	1.49186e-19
ACAT2	-0.112482	1.68867e-19
MNDA	-0.112399	1.79571e-19
OAS1	-0.112324	1.89689e-19
MRPL58	-0.112278	1.96305e-19
SLC25A11	-0.112199	2.08088e-19
DPM2	-0.112136	2.18013e-19
IFIT3	-0.112105	2.22935e-19
PCBD1	-0.111803	2.78367e-19
GMFG	-0.111783	2.82557e-19
SET	-0.111775	2.84217e-19
STX11	-0.111679	3.04883e-19
EXOSC8	-0.11149	3.50118e-19
GDI2	-0.111454	3.59638e-19
CREG1	-0.111411	3.71143e-19
MCMBP	-0.11125	4.17438e-19
POLD2	-0.111141	4.51845e-19
IL12RB2	-0.111127	4.5674e-19
TCP1	-0.11112	4.58877e-19
CNP	-0.110948	5.20273e-19
PAFAH1B3	-0.110833	5.65738e-19
CIT	-0.110678	6.33424e-19
ANAPC15	-0.11066	6.4134e-19
TIMM50	-0.110617	6.62113e-19
CBX5	-0.110469	7.36852e-19
AKR7A2	-0.110387	7.81992e-19
MRPL15	-0.110138	9.36373e-19
CXCL10	-0.110096	9.65522e-19
CBR3	-0.109804	1.19167e-18
TOPBP1	-0.109693	1.29104e-18
CDK6	-0.10968	1.30391e-18
CCNE1	-0.109661	1.32147e-18
CAPZB	-0.109551	1.43007e-18
POLR2H	-0.109491	1.49335e-18
BLM	-0.109487	1.49802e-18
EXO1	-0.109399	1.59554e-18
ZYX	-0.109335	1.6711e-18
LGALS3BP	-0.109261	1.76183e-18
EIF4A3	-0.109175	1.87316e-18
SSBP1	-0.108968	2.17266e-18
USP1	-0.108934	2.22733e-18
RBM3	-0.108917	2.25453e-18
LACTB	-0.10885	2.36446e-18
MRPL17	-0.108813	2.42817e-18
HAT1	-0.108715	2.60406e-18
POLR3K	-0.108641	2.74441e-18
TRAPPC1	-0.108634	2.75887e-18
MRPS18A	-0.108565	2.89709e-18
ARPC5L	-0.108518	2.99572e-18
SSNA1	-0.108495	3.04534e-18
SNX3	-0.108463	3.11644e-18
SMC1A	-0.108412	3.23248e-18
POLD1	-0.108412	3.23251e-18
DSN1	-0.108404	3.25101e-18
SNX10	-0.108238	3.6572e-18
PHF5A	-0.108162	3.86094e-18
CISD1	-0.108125	3.96359e-18
EWSR1	-0.107884	4.69998e-18
SNX9	-0.107759	5.13708e-18
ASRGL1	-0.107721	5.27779e-18
MPHOSPH6	-0.107498	6.17684e-18
CMPK2	-0.107498	6.17746e-18
CCDC50	-0.10747	6.30032e-18
OXCT1	-0.107444	6.41806e-18
IGFBP4	-0.107429	6.48559e-18
AK2	-0.107402	6.60774e-18
UBE2A	-0.107367	6.77505e-18
WDR83OS	-0.107361	6.80312e-18
CCT3	-0.10723	7.46375e-18
FAM177A1	-0.107092	8.22039e-18
PDXK	-0.107077	8.30717e-18
ETFB	-0.107054	8.44315e-18
CEBPB	-0.106966	8.98306e-18
JTB	-0.106878	9.55439e-18
TOX2	-0.106852	9.7319e-18
CDCA4	-0.106675	1.10152e-17
GET4	-0.106666	1.10849e-17
GINS1	-0.106575	1.18205e-17
VMA21	-0.106565	1.18968e-17
EXOSC3	-0.106503	1.24307e-17
ACAT1	-0.106452	1.28779e-17
ATP6V0C	-0.106448	1.2919e-17
MRPL57	-0.106446	1.29305e-17
SFPQ	-0.106372	1.36188e-17
MRPS23	-0.106254	1.47844e-17
MRPL28	-0.10618	1.55745e-17
SRP72	-0.106122	1.62154e-17
NDFIP2	-0.106119	1.62467e-17
XRCC5	-0.10608	1.66904e-17
LAGE3	-0.106013	1.74951e-17
FBL	-0.105992	1.77535e-17
RSAD2	-0.105882	1.91606e-17
MAGOHB	-0.105739	2.11701e-17
VBP1	-0.105676	2.21122e-17
XRCC6	-0.10562	2.29805e-17
RBBP7	-0.105544	2.4224e-17
GMPS	-0.105497	2.50307e-17
ETV7	-0.105451	2.58414e-17
HSP90AB1	-0.105376	2.72159e-17
SAP18	-0.105348	2.77565e-17
GFER	-0.105304	2.86046e-17
NCAPH2	-0.105265	2.93897e-17
POLE2	-0.105193	3.08983e-17
CASP6	-0.105171	3.13636e-17
SUCLG1	-0.105144	3.19436e-17
TRAP1	-0.105123	3.2417e-17
CENPP	-0.104963	3.62024e-17
MRPL47	-0.104907	3.76283e-17
PRRG4	-0.104903	3.77326e-17
BOP1	-0.104811	4.02134e-17
SSR3	-0.104743	4.21307e-17
RAD23A	-0.104669	4.43302e-17
OCIAD2	-0.104603	4.63879e-17
STIP1	-0.104602	4.64145e-17
TMEM167A	-0.104556	4.79129e-17
SF3B4	-0.104486	5.02636e-17
OTUB1	-0.104472	5.07361e-17
CHMP5	-0.104198	6.12286e-17
WDR18	-0.104102	6.53948e-17
IL1RN	-0.104097	6.56252e-17
SLC9A3R1	-0.103979	7.11284e-17
PTPMT1	-0.103956	7.22255e-17
MRPS34	-0.103869	7.66578e-17
RAB1B	-0.103833	7.8573e-17
PSMD1	-0.103679	8.72564e-17
OSTC	-0.103667	8.79899e-17
MRPL18	-0.103584	9.31053e-17
GBP4	-0.103544	9.56245e-17
VPS25	-0.103501	9.84933e-17
DPP3	-0.103342	1.09741e-16
POLE4	-0.103224	1.18824e-16
TEDC2	-0.103034	1.35168e-16
RCC1	-0.103012	1.37198e-16
BATF3	-0.102811	1.57179e-16
ABHD12	-0.102744	1.64452e-16
GID8	-0.102728	1.66238e-16
MRPS7	-0.102709	1.68387e-16
MAP3K8	-0.10268	1.71731e-16
GNA15	-0.102624	1.7826e-16
FCGR1A	-0.102486	1.95707e-16
MSH6	-0.102433	2.02822e-16
MYB	-0.102386	2.09275e-16
C16orf87	-0.102373	2.11132e-16
GLA	-0.102289	2.23398e-16
CCDC85B	-0.102241	2.30649e-16
HCFC1R1	-0.10224	2.30899e-16
SOD1	-0.10222	2.33946e-16
AKR1A1	-0.101943	2.81681e-16
OSM	-0.101792	3.11715e-16
DONSON	-0.101702	3.31078e-16
ATP6V1F	-0.101546	3.67225e-16
SPTSSA	-0.101537	3.69657e-16
SNF8	-0.101479	3.84208e-16
GYPC	-0.101475	3.85137e-16
MAGOH	-0.101188	4.66294e-16
CCR1	-0.101069	5.04536e-16
EAF2	-0.101057	5.08635e-16
SLC1A5	-0.101035	5.16116e-16
FH	-0.10093	5.53389e-16
TSPAN4	-0.100926	5.54606e-16
SPCS3	-0.100889	5.68541e-16
CNN2	-0.100849	5.83659e-16
RAC2	-0.100775	6.12955e-16
FCGR2A	-0.100734	6.29857e-16
WDR76	-0.100702	6.43326e-16
MT-ATP6	-0.100645	6.6832e-16
MRPL3	-0.100638	6.71353e-16
PLGRKT	-0.100615	6.81749e-16
PDCD2	-0.100612	6.8283e-16
AL441992.1	-0.100508	7.31421e-16
IFNGR2	-0.100472	7.49127e-16
PCBP1	-0.100445	7.62442e-16
MPP1	-0.100404	7.83403e-16
TMEM14B	-0.100367	8.02901e-16
TSEN15	-0.100244	8.7081e-16
MRPL14	-0.100145	9.294e-16

### Sheet: MALAT_CORR_unique_to_CD4
MALAT1 correlating genes unique to CD4+ T cells
gene	corr_estimate	pvalue
SCGB1A1	0.248741	5.53595e-91
SCGB3A1	0.22237	1.24624e-72
RPS20	0.212552	2.2421e-66
RPL34	0.19151	5.36141e-54
VAMP2	0.178043	8.50795e-47
BPIFB1	0.175064	2.80238e-45
SLPI	0.171684	1.37131e-43
TRBC1	0.161756	7.94538e-39
CD52	0.160404	3.35561e-38
NOP53	0.159953	5.41458e-38
MSMB	0.159681	7.21902e-38
RPL10	0.158508	2.47767e-37
TFF3	0.153637	3.76349e-35
LTB	0.153052	6.81089e-35
WFDC2	0.15118	4.46043e-34
RPL9	0.146896	3.01023e-32
RPL21	0.144849	2.15515e-31
IL2RG	0.143599	7.07527e-31
TRBC2	0.140586	1.18737e-29
CD37	0.138059	1.20538e-28
CCNI	0.13759	1.8451e-28
TSC22D3	0.129181	2.95392e-25
CD44	0.126824	2.14752e-24
C20orf85	0.124947	1.01466e-23
RPS11	0.119917	5.80035e-22
NEAT1	0.118077	2.44303e-21
TMEM190	0.116513	8.15297e-21
PFDN5	0.115659	1.56344e-20
EEF1D	0.115256	2.12242e-20
OGA	0.114155	4.86349e-20
C6orf48	0.112967	1.1792e-19
RPS14	0.111589	3.25748e-19
SYNE2	0.11153	3.40115e-19
FXYD3	0.110898	5.39491e-19
EPM2AIP1	0.110779	5.88458e-19
RPL7	0.109818	1.1803e-18
RPLP2	0.107862	4.77626e-18
CAPS	0.107612	5.70126e-18
RPL3	0.107418	6.536e-18
PIK3IP1	0.106325	1.40783e-17
AGR2	0.106257	1.47616e-17
RPL23	0.105776	2.06248e-17
KANSL1	0.10543	2.62135e-17
OGT	0.10427	5.82742e-17
TSPAN1	0.103163	1.23848e-16
TPPP3	0.103152	1.24839e-16
STMN3	0.100293	8.42918e-16

### Sheet: MALAT_ACORR_unique_to_CD8
MALAT1 anti-correlating genes unique to CD8+ T cells
gene	corr_estimate	pvalue
GZMB	-0.304884	3.14725e-101
GNLY	-0.267557	1.58915e-77
HAVCR2	-0.231968	3.36017e-58
RPS15	-0.227544	5.17769e-56
NKG7	-0.217924	2.05228e-51
HLA-DRA	-0.197954	1.48048e-42
RACK1	-0.192975	1.72433e-40
HPGD	-0.19295	1.7653e-40
SH3BGRL3	-0.192237	3.45139e-40
SELL	-0.190383	1.94981e-39
RPS8	-0.183901	7.21901e-37
RPL28	-0.179261	4.35588e-35
APOBEC3H	-0.177208	2.58065e-34
RPL12	-0.164675	8.42789e-30
GZMA	-0.16398	1.4656e-29
RPS19	-0.159087	6.721e-28
S100A10	-0.158216	1.31127e-27
CTSC	-0.157063	3.15923e-27
FGFBP2	-0.156717	4.10711e-27
RPL39	-0.15486	1.66254e-26
RPL4	-0.152921	7.02867e-26
SRGN	-0.15236	1.06317e-25
RPS5	-0.148183	2.20173e-24
RPL15	-0.147201	4.43631e-24
RPL8	-0.146832	5.76076e-24
RPL18	-0.146717	6.24991e-24
PRDX6	-0.141972	1.70138e-22
GZMK	-0.139643	8.26975e-22
RPL29	-0.139403	9.71476e-22
CEBPD	-0.137895	2.66197e-21
CDCA7L	-0.137731	2.96723e-21
COX7C	-0.134616	2.29111e-20
PHLDA1	-0.131824	1.37459e-19
DPP4	-0.131271	1.95108e-19
NAMPT	-0.128911	8.55519e-19
RPS4Y1	-0.128881	8.71586e-19
FCGR3A	-0.128579	1.05139e-18
PRDX5	-0.128143	1.37634e-18
GZMH	-0.125815	5.70983e-18
CCL7	-0.125548	6.71314e-18
SLC25A6	-0.123861	1.848e-17
POLQ	-0.123556	2.21632e-17
HIST1H2AG	-0.123157	2.80858e-17
HIST1H1C	-0.122693	3.69566e-17
BUB1B	-0.120215	1.57273e-16
MRPL23	-0.118825	3.49993e-16
IGHG1	-0.118618	3.93839e-16
IGHV4-34	-0.118167	5.09312e-16
TUBB3	-0.117894	5.94617e-16
RPS9	-0.116808	1.09828e-15
MPST	-0.116477	1.32213e-15
RARRES3	-0.115776	1.95651e-15
RPS15A	-0.115741	1.99506e-15
RPS23	-0.114666	3.62179e-15
RCC2	-0.114464	4.04711e-15
RPS13	-0.113797	5.83926e-15
IGLC3	-0.113361	7.41014e-15
CTLA4	-0.113335	7.51536e-15
RPS28	-0.113107	8.5135e-15
DYNLL1	-0.112401	1.2486e-14
CHCHD5	-0.111915	1.62299e-14
PDLIM7	-0.111666	1.85617e-14
KIF20A	-0.111484	2.04691e-14
ATF3	-0.111044	2.59063e-14
H3F3A	-0.1109	2.79766e-14
BCL2L11	-0.109925	4.69603e-14
CCL4	-0.109745	5.16638e-14
IER3	-0.109631	5.4862e-14
HIGD2A	-0.10953	5.78659e-14
CCL3L1	-0.10952	5.81842e-14
NOP10	-0.10896	7.80985e-14
PLK4	-0.108906	8.03276e-14
CTNNAL1	-0.108548	9.68943e-14
HAPLN3	-0.108471	1.00888e-13
LIMD2	-0.108391	1.05182e-13
UQCRB	-0.10801	1.28249e-13
H3F3B	-0.107973	1.30773e-13
RPS7	-0.106924	2.25019e-13
RPL35	-0.106618	2.63325e-13
NET1	-0.106195	3.27123e-13
SLC29A1	-0.105433	4.82296e-13
EIF3K	-0.105017	5.95469e-13
C15orf48	-0.104999	6.01017e-13
PPP1R14B	-0.104769	6.74866e-13
ARHGAP11A	-0.104141	9.25867e-13
AC017002.3	-0.104135	9.28596e-13
IL32	-0.103581	1.22528e-12
NEIL3	-0.103485	1.2853e-12
DEPDC1	-0.103125	1.53753e-12
MRPS36	-0.102905	1.71468e-12
CD59	-0.101673	3.14699e-12
HLA-DQB1	-0.101611	3.24412e-12
APOBEC3B	-0.101505	3.4169e-12
AC015912.3	-0.100483	5.62074e-12
KNSTRN	-0.100071	6.85947e-12

### Sheet: MALAT_CORR_unique_to_CD8
MALAT1 correlating genes unique to CD8+ T cells
gene	corr_estimate	pvalue
LNPEP	0.222305	1.7584e-53
IL7R	0.213088	3.48444e-49
XCL1	0.196287	7.38727e-42
MBNL1	0.191135	9.68025e-40
SCML4	0.189398	4.85808e-39
GPR25	0.188607	1.00754e-38
LY9	0.182425	2.69308e-36
ZFP36L2	0.182226	3.21151e-36
TNFSF14	0.175786	8.73824e-34
EMB	0.173851	4.51812e-33
CXCR6	0.173163	8.06366e-33
CD84	0.170822	5.69046e-32
ZRANB2	0.17041	8.00183e-32
CDC42EP3	0.168405	4.1555e-31
TRGC2	0.168178	4.99978e-31
HLA-F	0.167693	7.41952e-31
PLEKHF1	0.166928	1.38002e-30
FABP4	0.166323	2.24914e-30
GPR174	0.165412	4.67806e-30
CLEC2D	0.164781	7.74752e-30
TRG-AS1	0.163498	2.1491e-29
SON	0.161979	7.10731e-29
PARP8	0.161781	8.30231e-29
BTN3A2	0.160735	1.87834e-28
C1QA	0.158836	8.15084e-28
ALOX5AP	0.158105	1.42805e-27
ODF2L	0.157837	1.7522e-27
GIMAP7	0.15473	1.83203e-26
ITGA1	0.152799	7.69265e-26
KMT2A	0.152316	1.09795e-25
IKZF1	0.148772	1.44435e-24
ZNF292	0.14787	2.75454e-24
TBC1D10C	0.147807	2.88096e-24
SUN2	0.147548	3.46438e-24
GIMAP1	0.147102	4.75961e-24
FUS	0.14677	6.01897e-24
SYNRG	0.14644	7.60354e-24
ARAP2	0.146219	8.88559e-24
CD69	0.146089	9.74129e-24
AAK1	0.146075	9.83751e-24
FNBP1	0.145616	1.35915e-23
GIMAP5	0.145279	1.72168e-23
UTRN	0.143825	4.74356e-23
C1QB	0.143676	5.25944e-23
STOM	0.143479	6.02975e-23
PIK3R1	0.143362	6.53872e-23
GZMM	0.141371	2.56413e-22
IKZF3	0.141239	2.80611e-22
IDS	0.141172	2.93694e-22
ANKRD44	0.141152	2.97778e-22
KMT2C	0.140358	5.10462e-22
XCL2	0.140358	5.1048e-22
KLRC2	0.140309	5.27518e-22
EML4	0.140242	5.519e-22
PRRC2C	0.139758	7.65279e-22
IER2	0.139543	8.84345e-22
SIGIRR	0.139484	9.19862e-22
APOE	0.139105	1.18708e-21
TRIM56	0.138407	1.89261e-21
IL10RA	0.137258	4.05998e-21
USP15	0.137083	4.5583e-21
SYTL2	0.136999	4.81866e-21
APBB1IP	0.13509	1.68388e-20
MGAT4A	0.135081	1.6942e-20
VPS13C	0.134912	1.89038e-20
JAK1	0.134637	2.26019e-20
THEMIS	0.133076	6.18306e-20
PHF3	0.132806	7.3499e-20
CELF2	0.132156	1.11306e-19
TRA2A	0.13159	1.59416e-19
DHRS7	0.131273	1.94838e-19
FCMR	0.131145	2.11309e-19
PPM1K	0.130263	3.68112e-19
AKAP9	0.129976	4.40667e-19
TCF25	0.129892	4.64372e-19
TMX4	0.129558	5.72173e-19
TMIGD2	0.129155	7.35406e-19
ZNF91	0.128578	1.05183e-18
PHF1	0.128571	1.05613e-18
IL16	0.128265	1.27592e-18
ZFP36	0.128172	1.35188e-18
TAPBP	0.12774	1.76385e-18
SPN	0.127073	2.65597e-18
GPBP1	0.127003	2.77154e-18
IFIT5	0.126792	3.152e-18
SELENOM	0.125837	5.63517e-18
SRSF5	0.125427	7.22161e-18
NELL2	0.124947	9.64331e-18
GPR155	0.124249	1.46578e-17
PRKACB	0.123689	2.04719e-17
M6PR	0.123616	2.13866e-17
GPR65	0.122696	3.68798e-17
TRGV2	0.122587	3.93367e-17
CD244	0.122042	5.42155e-17
SAMD9	0.121552	7.22522e-17
LBH	0.121394	7.92448e-17
CWF19L2	0.121247	8.63388e-17
SLC2A3	0.12034	1.46318e-16
SERINC1	0.118735	3.68286e-16
SLFN12L	0.118487	4.24493e-16

### Sheet: Figure4_AUC_hi_cells_only
Genes differentially expressed in clusters identified in cells from Bharat et al with AUC>0.39
gene	avg_log2FC	p_val_adj	cluster
CCL4	1.67848	7.53051e-10	0
GZMK	1.12898	2.53463e-08	0
CXCR4	0.965349	2.81181e-16	0
CD8A	0.89351	8.80568e-09	0
UBE2C	0.866518	2.54431e-10	0
ZFP36L2	0.863684	5.20925e-10	0
ASPM	0.794534	4.44392e-09	0
CCNA2	0.771233	2.34356e-11	0
GZMB	0.735707	0.00347466	0
NKG7	0.70668	2.4436e-07	0
GZMH	0.701214	1.09657e-08	0
CCNB1	0.697187	0.000392512	0
TUBA1B	0.672848	2.4754e-15	0
TSC22D3	0.666393	0.000982201	0
KLRD1	0.650734	0.00118825	0
KPNA2	0.644846	0.00248106	0
CD8B	0.634002	4.26678e-05	0
GZMA	0.616358	8.1057e-09	0
CKS2	0.61121	0.000139647	0
GBP1	0.583883	0.00593756	0
HSPA6	4.83474	1.93314e-57	1
HSPA1A	4.13927	3.86092e-41	1
HSPA1B	4.12454	3.00127e-48	1
DNAJB1	3.64661	1.51388e-37	1
DNAJA4	2.71827	1.08106e-38	1
JUN	2.57534	5.28018e-28	1
HSP90AA1	2.50013	2.24964e-35	1
HSPH1	2.49658	7.5577e-29	1
IFNG	2.48594	1.95062e-15	1
BAG3	2.36767	1.61156e-39	1
IER5	2.32709	1.35137e-16	1
TRDC	2.19201	6.32655e-26	1
ZFAND2A	2.0266	8.26258e-29	1
PPP1R15A	1.84946	6.37055e-20	1
RGS2	1.76816	2.45998e-10	1
SLC5A3	1.70676	2.18294e-13	1
HSPD1	1.7043	7.71466e-22	1
TNFSF14	1.66758	8.21919e-22	1
NR4A1	1.66427	2.16439e-15	1
GADD45B	1.65007	1.89749e-13	1
APOE	4.06931	5.75143e-18	2
APOC1	3.5416	3.41153e-21	2
C1QA	3.37172	1.8778e-27	2
C1QB	3.36495	1.46373e-23	2
FCER1G	3.12567	1.30249e-42	2
CTSB	3.10326	7.35145e-34	2
CST3	3.00417	2.37129e-42	2
FTL	2.98358	5.78238e-33	2
LYZ	2.94396	3.63511e-39	2
C1QC	2.93577	4.9077e-26	2
S100A9	2.87052	8.01276e-44	2
CTSL	2.79275	1.19739e-38	2
CD163	2.71628	5.47282e-43	2
FTH1	2.68601	7.1033e-33	2
PSAP	2.66811	7.38825e-36	2
CD14	2.62394	2.11388e-53	2
CD68	2.62118	1.65364e-52	2
S100A8	2.57981	9.04416e-34	2
GRN	2.5679	2.07908e-40	2
GPNMB	2.55215	1.12495e-39	2
TNFRSF4	2.33195	2.5259e-35	3
LTB	2.28837	1.67532e-12	3
TNFRSF18	2.01009	1.72195e-31	3
IL2RA	1.78017	7.35844e-26	3
CORO1B	1.70645	2.82955e-16	3
CTLA4	1.64957	1.03598e-11	3
SPOCK2	1.61727	7.21302e-14	3
CREM	1.48182	6.81157e-06	3
MAF	1.45926	5.96884e-14	3
ICOS	1.29642	7.92475e-09	3
KLRB1	1.25154	0.000131389	3
CCL20	1.10402	1	3
TNFRSF25	1.07601	2.34482e-11	3
CD28	1.0555	5.85203e-19	3
DNPH1	1.04263	2.78214e-07	3
MT-ND6	1.03325	2.13081e-06	3
FOXP1	1.02753	0.137844	3
CCR6	1.00083	5.05691e-19	3
ARID5B	0.978178	0.00189831	3
AQP3	0.962925	8.54725e-11	3
MCM5	1.08463	3.62254e-08	4
GZMH	1.04996	2.00434e-06	4
GINS2	0.986809	0.0031972	4
ISG20	0.76684	0.00847636	4
EIF3E	0.724053	0.048602	4
CST7	0.723678	0.00925314	4
PSME2	0.665399	0.00097766	4
LDHB	0.637898	8.90412e-05	4
NASP	0.636128	0.0101776	4
CD99	0.627304	0.00139198	4
HCST	0.626615	0.00176548	4
IL32	0.625789	0.000113293	4
BTF3	0.621688	1.32505e-06	4
CCL5	0.616993	0.0470735	4
PSME1	0.538187	0.0248062	4
GZMA	0.536534	0.369903	4
PPIB	0.535301	0.0131643	4
NACA	0.513569	2.97657e-05	4
EEF1B2	0.473093	0.0409693	4
HINT1	0.466832	0.00565347	4

### Sheet: Post_mortem_patient_meta_data
Case No.	Identifiers	Sex (M/F)	Ethnicity - White (W) or BAME (B)	Age Category (Cat A ≤60, Cat B 61-70, Cat C 71-80, Cat D ≥ 80)	Illness duration - Early (≤15 days between symptom onset and death - E) or Late (>15 days) between symptom onset and death - L) or Unknown (U)	Place of death - Community (C) or Hospital (H)	Wave - First (F) or Second (S)
1	CVAIR-NCL 003 - DR545/20	M	W	B	U	C	F
2	CVAIR-NCL 004 - DR562/20	F	W	A	E	C	F
3	CVAIR-NCL 005 - DR565/20	M	W	C	L	H	F
4	CVAIR-NCL 006 - DR598/20	M	W	C	U	C	F
5	CVAIR-NCL 007 - DR607/20	M	W	D	U	C	F
6	CVAIR-NCL 008 - DR613/20	M	W	A	E	C	F
7	CVAIR-NCL 009 - DR634/20	M	W	C	E	C	F
